# HiSpike: A high-throughput cost effective sequencing method for the SARS-CoV-2 spike gene

**DOI:** 10.1101/2021.03.02.21252290

**Authors:** Ephraim Fass, Gal Zizelski Valenci, Mor Rubinstein, Paul J Freidlin, Shira Rosencwaig, Inna Kutikov, Robert Werner, Nofar Ben-Tovim, Efrat Bucris, Neta S Zuckerman, Orna Mor, Ella Mendelson, Zeev Dveyrin, Efrat Rorman, Israel Nissan

## Abstract

The changing nature of the corona virus of the SARS-CoV-2 pandemic poses unprecedented challenges to the world’s health systems. New and virulent emerging spike gene variants, such as the UK 20I/501Y.V1 and South African 20H/501Y.V2, could jeopardize global efforts to produce immunity and reduce mortality. These challenges require effective real-time genomic surveillance solutions that the medical community can quickly adopt. The SARS-CoV-2 spike protein mediates host receptor recognition and entry into the cell and therefore, it is most susceptible to generation of variants with increased transmissibility and pathogenicity. The spike protein is also the primary target of neutralizing antibodies in COVID-19 patients and the most common antigen for induction of effective vaccine immunity. Therefore, tight monitoring of the spike protein gene variants is key to mitigating COVID-19 spread and vaccine escape mutants. Currently, the ARTIC method for SARS-CoV-2 whole genome sequencing is applied worldwide. However, this method commonly requires more than 96 hours (4-5 days) from start to finish and at present high sample sequence demands, sequencing resources are quickly exhausted. In this work, we present HiSpike, a method for high-throughput targeted next generation sequencing (NGS) of the spike gene. This simple three-step method can be completed in less than 30 hours and can sequence 10-fold more samples compared to the conventional ARTIC method and at a fraction of the cost. HiSpike was proven valid, and has identified, at high quality, multiple spike variants from real-time field samples, such as the UK and the South African variants. This method will certainly be effective in discovering future spike mutations. Therefore, running HiSpike for full sequencing of the spike gene of all positive SARS-CoV-2 samples could be considered for near real-time detection of known and emerging spike mutations as they evolve. HiSpike provides affordable sequencing options to help laboratories conserve resources, hence it provides a tool for widespread monitoring, that can support critical knowledge-based decisions.
