## Supplementary file S1 for "HiSpike: A high-throughput cost effective sequencing method for the SARS-CoV-2 spike gene"

### Sheet: flow cell distribution
INDEX	BIOSAMPLE	LIBRARY NAME	INDEX 1 (I7)	INDEX 2 (I5)	% READS IDENTIFIED (PF)
1	A1	395	TGGATGTC	GGAGTTAG	1.0067
2	A2	404	TGGATGTC	CCTCAATC	1.4066
3	A3	413	TGGATGTC	TTCTGGCT	1.4711
4	A4	421	TGGATGTC	AAGACCGA	1.2246
5	A5	493	TGGATGTC	TGTCCACG	1.2617
6	A6	736	TGGATGTC	ACAGGTGC	0.7488
7	A7	748	TGGATGTC	GTGAACAT	1.2324
8	A8	770	TGGATGTC	CACTTGTA	1.1529
9	A9	781	TGGATGTC	TGCAGCAT	1.5391
10	A10	1072	TGGATGTC	ACGTCGTA	1.2774
11	A11	1102	TGGATGTC	GTAATACG	0.5173
12	A12	1112	TGGATGTC	TTACTGTA	0.4409
13	B1	396	CAAGAACT	GGAGTTAG	0.8301
14	B2	405	CAAGAACT	CCTCAATC	1.419
15	B3	414	CAAGAACT	TTCTGGCT	1.487
16	B4	423	CAAGAACT	AAGACCGA	1.3978
17	B5	494	CAAGAACT	TGTCCACG	1.2442
18	B6	737	CAAGAACT	ACAGGTGC	0.7847
19	B7	749	CAAGAACT	GTGAACAT	1.0787
20	B8	771	CAAGAACT	CACTTGTA	0.9891
21	B9	782	CAAGAACT	TGCAGCAT	1.3758
22	B10	1093	CAAGAACT	ACGTCGTA	1.3901
23	B11	1103	CAAGAACT	GTAATACG	0.9248
24	B12	1113	CAAGAACT	TTACTGTA	0.7658
25	C1	397	GTTCGTGA	GGAGTTAG	0.9139
26	C2	406	GTTCGTGA	CCTCAATC	0.8871
27	C3	415	GTTCGTGA	TTCTGGCT	1.3773
28	C4	424	GTTCGTGA	AAGACCGA	0.669
29	C5	495	GTTCGTGA	TGTCCACG	0.8473
30	C6	738	GTTCGTGA	ACAGGTGC	0.8864
31	C7	752	GTTCGTGA	GTGAACAT	0.8763
32	C8	773	GTTCGTGA	CACTTGTA	0.8496
33	C9	783	GTTCGTGA	TGCAGCAT	1.0303
34	C10	1094	GTTCGTGA	ACGTCGTA	0.9793
35	C11	1104	GTTCGTGA	GTAATACG	0.6904
36	C12	1114	GTTCGTGA	TTACTGTA	0.446
37	D1	398	ATGCGGTT	GGAGTTAG	0.728
38	D2	407	ATGCGGTT	CCTCAATC	0.9758
39	D3	416	ATGCGGTT	TTCTGGCT	1.0963
40	D4	425	ATGCGGTT	AAGACCGA	0.7153
41	D5	726	ATGCGGTT	TGTCCACG	0.602
42	D6	739	ATGCGGTT	ACAGGTGC	0.786
43	D7	756	ATGCGGTT	GTGAACAT	0.8651
44	D8	774	ATGCGGTT	CACTTGTA	0.5873
45	D9	784	ATGCGGTT	TGCAGCAT	0.918
46	D10	1095	ATGCGGTT	ACGTCGTA	0.7047
47	D11	1105	ATGCGGTT	GTAATACG	0.2257
48	D12	1115	ATGCGGTT	TTACTGTA	0.6973
49	E1	399	TACGCCAA	GGAGTTAG	0.6058
50	E2	408	TACGCCAA	CCTCAATC	1.089
51	E3	417	TACGCCAA	TTCTGGCT	0.68
52	E4	429	TACGCCAA	AAGACCGA	0.6191
53	E5	727	TACGCCAA	TGTCCACG	0.3155
54	E6	740	TACGCCAA	ACAGGTGC	0.6589
55	E7	757	TACGCCAA	GTGAACAT	0.7192
56	E8	775	TACGCCAA	CACTTGTA	0.7487
57	E9	785	TACGCCAA	TGCAGCAT	0.61
58	E10	1096	TACGCCAA	ACGTCGTA	0.7335
59	E11	1107	TACGCCAA	GTAATACG	0.502
60	E12	1116	TACGCCAA	TTACTGTA	0.6227
61	F1	400	GCATAACC	GGAGTTAG	0.7396
62	F2	409	GCATAACC	CCTCAATC	1.1126
63	F3	418	GCATAACC	TTCTGGCT	1.2819
64	F4	490	GCATAACC	AAGACCGA	0.9338
65	F5	729	GCATAACC	TGTCCACG	0.9169
66	F6	743	GCATAACC	ACAGGTGC	0.6031
67	F7	760	GCATAACC	GTGAACAT	0.7055
68	F8	776	GCATAACC	CACTTGTA	0.9746
69	F9	786	GCATAACC	TGCAGCAT	1.2377
70	F10	1099	GCATAACC	ACGTCGTA	0.8179
71	F11	1108	GCATAACC	GTAATACG	0.5047
72	F12	21cov3799	GCATAACC	TTACTGTA	0.2445
73	G1	401	TAATTGGA	GGAGTTAG	0.8295
74	G2	411	TAATTGGA	CCTCAATC	1.0492
75	G3	419	TAATTGGA	TTCTGGCT	1.6275
76	G4	491	TAATTGGA	AAGACCGA	1.2256
77	G5	732	TAATTGGA	TGTCCACG	0.716
78	G6	746	TAATTGGA	ACAGGTGC	0.7689
79	G7	762	TAATTGGA	GTGAACAT	1.1205
80	G8	778	TAATTGGA	CACTTGTA	1.1211
81	G10	1100	TAATTGGA	ACGTCGTA	0.8978
82	G11	1110	TAATTGGA	GTAATACG	0.6481
83	H1	402	GCTGGTTC	GGAGTTAG	0.7864
84	H2	412	GCTGGTTC	CCTCAATC	1.1694
85	H3	420	GCTGGTTC	TTCTGGCT	0.9906
86	H4	492	GCTGGTTC	AAGACCGA	0.9075
87	H5	733	GCTGGTTC	TGTCCACG	0.8802
88	H6	747	GCTGGTTC	ACAGGTGC	0.6906
89	H7	763	GCTGGTTC	GTGAACAT	0.8303
90	H8	780	GCTGGTTC	CACTTGTA	0.862
91	H10	1101	GCTGGTTC	ACGTCGTA	0.8871
92	H11	1111	GCTGGTTC	GTAATACG	0.5987
average					0.901143
