## Supplementary file S3 and S4 for "HiSpike: A high-throughput cost effective sequencing method for the SARS-CoV-2 spike gene"

### Sheet: S2 RT-PCR1 primers
HiSpike ID	HiSpike Sequence	anealing based on ARTIC V3 ID	anealing region	strand	start	end			Primer Pool 1			Primer Pool 2
1_F_HiSpike	TCGTCGGCAGCGTCAGATGTGTATAAGAGACAGACAAATCCAATTCAGTTGTCTTCCTATTC	nCoV-2019_71_LEFT	ACAAATCCAATTCAGTTGTCTTCCTATTC	+	21358	21386			4.5 µM (each)			4.5 µM (each)
1_R_HiSpike	GTCTCGTGGGCTCGGAGATGTGTATAAGAGACAGTGGAAAAGAAAGGTAAGAACAAGTCCT	nCoV-2019_71_RIGHT	TGGAAAAGAAAGGTAAGAACAAGTCCT	-	21717	21743			primer ID (100 µM)	(µL)		primer ID (100 µM)	(µL)
3_F1_HiSpike	TCGTCGGCAGCGTCAGATGTGTATAAGAGACAGCAATTTTGTAATGATCCATTTTTGGGTGT	nCoV-2019_73_LEFT	CAATTTTGTAATGATCCATTTTTGGGTGT	+	21962	21990			1_F_HiSpike	20		2_F_HiSpike	20
3_F2_HiSpike	TCGTCGGCAGCGTCAGATGTGTATAAGAGACAGCGCTACTAATGTTGTTATTAAAGTCTGTGA	this study	CGCTACTAATGTTGTTATTAAAGTCTGTGA	+	21928	21957			1_R_HiSpike	20		2_R_HiSpike	20
3_R1_HiSpike	GTCTCGTGGGCTCGGAGATGTGTATAAGAGACAGCACCAGCTGTCCAACCTGAAGA	nCoV-2019_73_RIGHT	CACCAGCTGTCCAACCTGAAGA	-	22325	22346			3_F1_HiSpike	20		4_F_HiSpike	20
3_R2_HiSpike	GTCTCGTGGGCTCGGAGATGTGTATAAGAGACAGAGAATCACCAGGAGTCAAATAACTTCTAT	this study	AGAATCACCAGGAGTCAAATAACTTCTAT	-	22296	22324			3_F2_HiSpike	20		4_R_HiSpike	20
5_F1_HiSpike	TCGTCGGCAGCGTCAGATGTGTATAAGAGACAGAGAGTCCAACCAACAGAATCTATTGT	nCoV-2019_75_LEFT	AGAGTCCAACCAACAGAATCTATTGT	+	22517	22542			3_R1_HiSpike	20		6_F1_HiSpike	20
5_F2_HiSpike	TCGTCGGCAGCGTCAGATGTGTATAAGAGACAGCAGATGCTGTAGACTGTGCACTTGAC	this study	CAGATGCTGTAGACTGTGCACTTGAC	+	22419	22444			3_R2_HiSpike	20		6_F2_HiSpike	20
5_R1_HiSpike	GTCTCGTGGGCTCGGAGATGTGTATAAGAGACAGACCACCAACCTTAGAATCAAGATTGT	nCoV-2019_75_RIGHT	ACCACCAACCTTAGAATCAAGATTGT	-	22878	22903			5_F1_HiSpike	20		6_R1_HiSpike	20
5_R2_HiSpike	GTCTCGTGGGCTCGGAGATGTGTATAAGAGACAGAATCTTTCCAGTTTGCCCTGGAGCGATTTG	this study	AATCTTTCCAGTTTGCCCTGGAGCGATTTG	-	22787	22816			5_F2_HiSpike	20		6_R2_HiSpike	20
7_F_HiSpike	TCGTCGGCAGCGTCAGATGTGTATAAGAGACAGCCAGCAACTGTTTGTGGACCTA	nCoV-2019_77_LEFT	CCAGCAACTGTTTGTGGACCTA	+	23123	23144			5_R1_HiSpike	20		8_F1_HiSpike	20
7_R_HiSpike	GTCTCGTGGGCTCGGAGATGTGTATAAGAGACAGCAGCCCCTATTAAACAGCCTGC	nCoV-2019_77_RIGHT	CAGCCCCTATTAAACAGCCTGC	-	23501	23522			5_R2_HiSpike	20		8_F2_HiSpike	20
9_F_HiSpike	TCGTCGGCAGCGTCAGATGTGTATAAGAGACAGGTGGTGATTCAACTGAATGCAGC	nCoV-2019_79_LEFT	GTGGTGATTCAACTGAATGCAGC	+	23790	23812			7_F_HiSpike	20		8_R1_HiSpike	20
9_R_HiSpike	GTCTCGTGGGCTCGGAGATGTGTATAAGAGACAGCATTTCATCTGTGAGCAAAGGTGG	nCoV-2019_79_RIGHT	CATTTCATCTGTGAGCAAAGGTGG	-	24146	24169			7_R_HiSpike	20		8_R2_HiSpike	20
11_F_HiSpike	TCGTCGGCAGCGTCAGATGTGTATAAGAGACAGGCACTTGGAAAACTTCAAGATGTGG	nCoV-2019_81_LEFT	GCACTTGGAAAACTTCAAGATGTGG	+	24392	24416			9_F_HiSpike	20		10_F_HiSpike	20
11_R_HiSpike	GTCTCGTGGGCTCGGAGATGTGTATAAGAGACAGGTGAAGTTCTTTTCTTGTGCAGGG	nCoV-2019_81_RIGHT	GTGAAGTTCTTTTCTTGTGCAGGG	-	24766	24789			9_R_HiSpike	20		10_R_HiSpike	20
13_F1_HiSpike	TCGTCGGCAGCGTCAGATGTGTATAAGAGACAGTCCTTTGCAACCTGAATTAGACTCA	nCoV-2019_83_LEFT	TCCTTTGCAACCTGAATTAGACTCA	+	24979	25003			11_F_HiSpike	20		12_F_HiSpike	20
13_F2_HiSpike	TCGTCGGCAGCGTCAGATGTGTATAAGAGACAGGTGTCTGGTAACTGTGATGTTGTAATAGG	this study	GTGTCTGGTAACTGTGATGTTGTAATAGG	+	24926	24954			11_R_HiSpike	20		12_R_HiSpike	20
13_R1_HiSpike	GTCTCGTGGGCTCGGAGATGTGTATAAGAGACAGTTTGACTCCTTTGAGCACTGGC	nCoV-2019_83_RIGHT	TTTGACTCCTTTGAGCACTGGC	-	25348	25369			13_F1_HiSpike	20		14_F_HiSpike	20
13_R2_HiSpike	GTCTCGTGGGCTCGGAGATGTGTATAAGAGACAGAAATTTGCAGCAGGATCCACAAG	this study	AAATTTGCAGCAGGATCCACAAG	-	25308	25330			13_F2_HiSpike	20		14_R_HiSpike	20
15_F_HiSpike	TCGTCGGCAGCGTCAGATGTGTATAAGAGACAGACTAGCACTCTCCAAGGGTGTT	nCoV-2019_85_LEFT	ACTAGCACTCTCCAAGGGTGTT	+	25602	25623			13_R1_HiSpike	20		16_F_HiSpike	20
15_R_HiSpike	GTCTCGTGGGCTCGGAGATGTGTATAAGAGACAGACACAGTCTTTTACTCCAGATTCCC	nCoV-2019_85_RIGHT	ACACAGTCTTTTACTCCAGATTCCC	-	25970	25994			13_R2_HiSpike	20		16_R_HiSpike	20
2_F_HiSpike	TCGTCGGCAGCGTCAGATGTGTATAAGAGACAGACAAAAGAAAATGACTCTAAAGAGGGTTT	nCoV-2019_70_LEFT	ACAAAAGAAAATGACTCTAAAGAGGGTTT	+	21076	21104			15_F_HiSpike	20		DDW	45
2_R_HiSpike	GTCTCGTGGGCTCGGAGATGTGTATAAGAGACAGTGACCTTCTTTTAAAGACATAACAGCAG	nCoV-2019_70_RIGHT	TGACCTTCTTTTAAAGACATAACAGCAG	-	21428	21455			15_R_HiSpike	20		total volume	445
4_F_HiSpike	TCGTCGGCAGCGTCAGATGTGTATAAGAGACAGACACGTGGTGTTTATTACCCTGAC	nCoV-2019_72_LEFT	ACACGTGGTGTTTATTACCCTGAC	+	21659	21682			DDW	5		sum µM (each)	4.49438
4_R_HiSpike	GTCTCGTGGGCTCGGAGATGTGTATAAGAGACAGACTCTGAACTCACTTTCCATCCAAC	nCoV-2019_72_RIGHT	ACTCTGAACTCACTTTCCATCCAAC	-	22014	22038			total volume	445
6_F1_HiSpike	TCGTCGGCAGCGTCAGATGTGTATAAGAGACAGACATCACTAGGTTTCAAACTTTACTTGC	nCoV-2019_74_LEFT	ACATCACTAGGTTTCAAACTTTACTTGC	+	22263	22290			sum µM (each)	4.49438
6_F2_HiSpike	TCGTCGGCAGCGTCAGATGTGTATAAGAGACAGTGACTCCTGGTGATTCTTCTTC	nCoV-2019_74_RIGHT	GCAACACAGTTGCTGATTCTCTTC	-	22627	22650
6_R1_HiSpike	GTCTCGTGGGCTCGGAGATGTGTATAAGAGACAGGCAACACAGTTGCTGATTCTCTTC	this study	TGACTCCTGGTGATTCTTCTTC	2	22308	22329
6_R2_HiSpike	GTCTCGTGGGCTCGGAGATGTGTATAAGAGACAGAGCAACACAGTTGCTGATTCTC	this study	AGCAACACAGTTGCTGATTCTC	2	22630	22651
8_F1_HiSpike	TCGTCGGCAGCGTCAGATGTGTATAAGAGACAGAGGGCAAACTGGAAAGATTGCT	nCoV-2019_76_LEFT	AGGGCAAACTGGAAAGATTGCT	+	22798	22819
8_F2_HiSpike	TCGTCGGCAGCGTCAGATGTGTATAAGAGACAGGGGCAAACTGGAAAGATTGCTGA	nCoV-2019_76_LEFT_alt3	GGGCAAACTGGAAAGATTGCTGA	+	22799	22821
8_R1_HiSpike	GTCTCGTGGGCTCGGAGATGTGTATAAGAGACAGACACCTGTGCCTGTTAAACCAT	nCoV-2019_76_RIGHT	ACACCTGTGCCTGTTAAACCAT	-	23193	23214
8_R2_HiSpike	GTCTCGTGGGCTCGGAGATGTGTATAAGAGACAGACCTGTGCCTGTTAAACCATTGA	nCoV-2019_76_RIGHT_alt0	ACCTGTGCCTGTTAAACCATTGA	-	23190	23212
10_F_HiSpike	TCGTCGGCAGCGTCAGATGTGTATAAGAGACAGCAACTTACTCCTACTTGGCGTGT	nCoV-2019_78_LEFT	CAACTTACTCCTACTTGGCGTGT	+	23444	23466
10_R_HiSpike	GTCTCGTGGGCTCGGAGATGTGTATAAGAGACAGTGTGTACAAAAACTGCCATATTGCA	nCoV-2019_78_RIGHT	TGTGTACAAAAACTGCCATATTGCA	-	23823	23847
12_F_HiSpike	TCGTCGGCAGCGTCAGATGTGTATAAGAGACAGTTGCCTTGGTGATATTGCTGCT	nCoV-2019_80_LEFT	TTGCCTTGGTGATATTGCTGCT	+	24079	24100
12_R_HiSpike	GTCTCGTGGGCTCGGAGATGTGTATAAGAGACAGTGGAGCTAAGTTGTTTAACAAGCG	nCoV-2019_80_RIGHT	TGGAGCTAAGTTGTTTAACAAGCG	-	24444	24467
14_F_HiSpike	TCGTCGGCAGCGTCAGATGTGTATAAGAGACAGGGGCTATCATCTTATGTCCTTCCCT	nCoV-2019_82_LEFT	GGGCTATCATCTTATGTCCTTCCCT	+	24697	24721
14_R_HiSpike	GTCTCGTGGGCTCGGAGATGTGTATAAGAGACAGTGCCAGAGATGTCACCTAAATCAA	nCoV-2019_82_RIGHT	TGCCAGAGATGTCACCTAAATCAA	-	25053	25076
16_F_HiSpike	TCGTCGGCAGCGTCAGATGTGTATAAGAGACAGTGCTGTAGTTGTCTCAAGGGCT	nCoV-2019_84_LEFT	TGCTGTAGTTGTCTCAAGGGCT	+	25280	25301
16_R_HiSpike	GTCTCGTGGGCTCGGAGATGTGTATAAGAGACAGAGGTGTGAGTAAACTGTTACAAACAAC	nCoV-2019_84_RIGHT	AGGTGTGAGTAAACTGTTACAAACAAC	-	25647	25673

### Sheet: S3 (PCR2 primers)
Primer ID	sequece	primer composition
		P5 / P7	index	universal tail (F/ R)
F-P5 i01	AATGATACGGCGACCACCGAGATCTACACGGAGTTAGGACTCGTCGGCAGCGTC	AATGATACGGCGACCACCGAGATCTACAC	GGAGTTAGGAC	TCGTCGGCAGCGTC
F-P5 i02	AATGATACGGCGACCACCGAGATCTACACCCTCAATCCTGTCGTCGGCAGCGTC	AATGATACGGCGACCACCGAGATCTACAC	CCTCAATCCTG	TCGTCGGCAGCGTC
F-P5 i03	AATGATACGGCGACCACCGAGATCTACACTTCTGGCTTCATCGTCGGCAGCGTC	AATGATACGGCGACCACCGAGATCTACAC	TTCTGGCTTCA	TCGTCGGCAGCGTC
F-P5 i04	AATGATACGGCGACCACCGAGATCTACACAAGACCGAAGTTCGTCGGCAGCGTC	AATGATACGGCGACCACCGAGATCTACAC	AAGACCGAAGT	TCGTCGGCAGCGTC
F-P5 i05	AATGATACGGCGACCACCGAGATCTACACTGTCCACGTTGTCGTCGGCAGCGTC	AATGATACGGCGACCACCGAGATCTACAC	TGTCCACGTTG	TCGTCGGCAGCGTC
F-P5 i06	AATGATACGGCGACCACCGAGATCTACACACAGGTGCAACTCGTCGGCAGCGTC	AATGATACGGCGACCACCGAGATCTACAC	ACAGGTGCAAC	TCGTCGGCAGCGTC
F-P5 i07	AATGATACGGCGACCACCGAGATCTACACGTGAACATGGTTCGTCGGCAGCGTC	AATGATACGGCGACCACCGAGATCTACAC	GTGAACATGGT	TCGTCGGCAGCGTC
F-P5 i08	AATGATACGGCGACCACCGAGATCTACACCACTTGTACCATCGTCGGCAGCGTC	AATGATACGGCGACCACCGAGATCTACAC	CACTTGTACCA	TCGTCGGCAGCGTC
F-P5 i09	AATGATACGGCGACCACCGAGATCTACACTGCAGCATATTTCGTCGGCAGCGTC	AATGATACGGCGACCACCGAGATCTACAC	TGCAGCATATT	TCGTCGGCAGCGTC
F-P5 i10	AATGATACGGCGACCACCGAGATCTACACACGTCGTATAATCGTCGGCAGCGTC	AATGATACGGCGACCACCGAGATCTACAC	ACGTCGTATAA	TCGTCGGCAGCGTC
F-P5 i11	AATGATACGGCGACCACCGAGATCTACACGTAATACGCGGTCGTCGGCAGCGTC	AATGATACGGCGACCACCGAGATCTACAC	GTAATACGCGG	TCGTCGGCAGCGTC
F-P5 i12	AATGATACGGCGACCACCGAGATCTACACTTACTGTAGGTTCGTCGGCAGCGTC	AATGATACGGCGACCACCGAGATCTACAC	TTACTGTAGGT	TCGTCGGCAGCGTC
R-P7 i01	CAAGCAGAAGACGGCATACGAGATAATGACATCCAGTCTCGTGGGCTCGG	CAAGCAGAAGACGGCATACGAGAT	AATGACATCCA	GTCTCGTGGGCTCGG
R-P7 i02	CAAGCAGAAGACGGCATACGAGATGGCAGTTCTTGGTCTCGTGGGCTCGG	CAAGCAGAAGACGGCATACGAGAT	GGCAGTTCTTG	GTCTCGTGGGCTCGG
R-P7 i03	CAAGCAGAAGACGGCATACGAGATCAGTCACGAACGTCTCGTGGGCTCGG	CAAGCAGAAGACGGCATACGAGAT	CAGTCACGAAC	GTCTCGTGGGCTCGG
R-P7 i04	CAAGCAGAAGACGGCATACGAGATCGTAACCGCATGTCTCGTGGGCTCGG	CAAGCAGAAGACGGCATACGAGAT	CGTAACCGCAT	GTCTCGTGGGCTCGG
R-P7 i05	CAAGCAGAAGACGGCATACGAGATGCATTGGCGTAGTCTCGTGGGCTCGG	CAAGCAGAAGACGGCATACGAGAT	GCATTGGCGTA	GTCTCGTGGGCTCGG
R-P7 i06	CAAGCAGAAGACGGCATACGAGATTACGGTTATGCGTCTCGTGGGCTCGG	CAAGCAGAAGACGGCATACGAGAT	TACGGTTATGC	GTCTCGTGGGCTCGG
R-P7 i07	CAAGCAGAAGACGGCATACGAGATGGTTCCAATTAGTCTCGTGGGCTCGG	CAAGCAGAAGACGGCATACGAGAT	GGTTCCAATTA	GTCTCGTGGGCTCGG
R-P7 i08	CAAGCAGAAGACGGCATACGAGATTTGGAACCAGCGTCTCGTGGGCTCGG	CAAGCAGAAGACGGCATACGAGAT	TTGGAACCAGC	GTCTCGTGGGCTCGG
