## Supplementary file S5 for "HiSpike: A high-throughput cost effective sequencing method for the SARS-CoV-2 spike gene"

### Sheet: supplementary file S5 SampleShe
[Header]
Local Run Manager Analysis Id	29029
Experiment Name	HiSpike_14012021c
Date	01/14/2021
Module	GenerateFASTQ - 2.0.1
Workflow	GenerateFASTQ
Library Prep Kit	Nextera DNA
Chemistry	Amplicon
iemfileversion	5
application	FASTQ Only
instrument type	MiSeq
index adapters	Nextera Index Kit (96 Indexes 384 Samples)
[Reads]
251
251
[Settings]
reversecomplement	0
adapter	CTGTCTCTTATACACATCT
[Data]
Sample_ID	Sample_Name	Description	index	I7_Index_ID	index2	I5_Index_ID	Sample_Project	Sample_Plate	Sample_Well
A1	A1		TGGATGTC	TGGATGTC	GGAGTTAG	GGAGTTAG
A2	A2		TGGATGTC	TGGATGTC	CCTCAATC	CCTCAATC
A3	A3		TGGATGTC	TGGATGTC	TTCTGGCT	TTCTGGCT
A4	A4		TGGATGTC	TGGATGTC	AAGACCGA	AAGACCGA
A5	A5		TGGATGTC	TGGATGTC	TGTCCACG	TGTCCACG
A6	A6		TGGATGTC	TGGATGTC	ACAGGTGC	ACAGGTGC
A7	A7		TGGATGTC	TGGATGTC	GTGAACAT	GTGAACAT
A8	A8		TGGATGTC	TGGATGTC	CACTTGTA	CACTTGTA
A9	A9		TGGATGTC	TGGATGTC	TGCAGCAT	TGCAGCAT
A10	A10		TGGATGTC	TGGATGTC	ACGTCGTA	ACGTCGTA
A11	A11		TGGATGTC	TGGATGTC	GTAATACG	GTAATACG
A12	A12		TGGATGTC	TGGATGTC	TTACTGTA	TTACTGTA
B1	B1		CAAGAACT	CAAGAACT	GGAGTTAG	GGAGTTAG
B2	B2		CAAGAACT	CAAGAACT	CCTCAATC	CCTCAATC
B3	B3		CAAGAACT	CAAGAACT	TTCTGGCT	TTCTGGCT
B4	B4		CAAGAACT	CAAGAACT	AAGACCGA	AAGACCGA
B5	B5		CAAGAACT	CAAGAACT	TGTCCACG	TGTCCACG
B6	B6		CAAGAACT	CAAGAACT	ACAGGTGC	ACAGGTGC
B7	B7		CAAGAACT	CAAGAACT	GTGAACAT	GTGAACAT
B8	B8		CAAGAACT	CAAGAACT	CACTTGTA	CACTTGTA
B9	B9		CAAGAACT	CAAGAACT	TGCAGCAT	TGCAGCAT
B10	B10		CAAGAACT	CAAGAACT	ACGTCGTA	ACGTCGTA
B11	B11		CAAGAACT	CAAGAACT	GTAATACG	GTAATACG
B12	B12		CAAGAACT	CAAGAACT	TTACTGTA	TTACTGTA
C1	C1		GTTCGTGA	GTTCGTGA	GGAGTTAG	GGAGTTAG
C2	C2		GTTCGTGA	GTTCGTGA	CCTCAATC	CCTCAATC
C3	C3		GTTCGTGA	GTTCGTGA	TTCTGGCT	TTCTGGCT
C4	C4		GTTCGTGA	GTTCGTGA	AAGACCGA	AAGACCGA
C5	C5		GTTCGTGA	GTTCGTGA	TGTCCACG	TGTCCACG
C6	C6		GTTCGTGA	GTTCGTGA	ACAGGTGC	ACAGGTGC
C7	C7		GTTCGTGA	GTTCGTGA	GTGAACAT	GTGAACAT
C8	C8		GTTCGTGA	GTTCGTGA	CACTTGTA	CACTTGTA
C9	C9		GTTCGTGA	GTTCGTGA	TGCAGCAT	TGCAGCAT
C10	C10		GTTCGTGA	GTTCGTGA	ACGTCGTA	ACGTCGTA
C11	C11		GTTCGTGA	GTTCGTGA	GTAATACG	GTAATACG
C12	C12		GTTCGTGA	GTTCGTGA	TTACTGTA	TTACTGTA
D1	D1		ATGCGGTT	ATGCGGTT	GGAGTTAG	GGAGTTAG
D2	D2		ATGCGGTT	ATGCGGTT	CCTCAATC	CCTCAATC
D3	D3		ATGCGGTT	ATGCGGTT	TTCTGGCT	TTCTGGCT
D4	D4		ATGCGGTT	ATGCGGTT	AAGACCGA	AAGACCGA
D5	D5		ATGCGGTT	ATGCGGTT	TGTCCACG	TGTCCACG
D6	D6		ATGCGGTT	ATGCGGTT	ACAGGTGC	ACAGGTGC
D7	D7		ATGCGGTT	ATGCGGTT	GTGAACAT	GTGAACAT
D8	D8		ATGCGGTT	ATGCGGTT	CACTTGTA	CACTTGTA
D9	D9		ATGCGGTT	ATGCGGTT	TGCAGCAT	TGCAGCAT
D10	D10		ATGCGGTT	ATGCGGTT	ACGTCGTA	ACGTCGTA
D11	D11		ATGCGGTT	ATGCGGTT	GTAATACG	GTAATACG
D12	D12		ATGCGGTT	ATGCGGTT	TTACTGTA	TTACTGTA
E1	E1		TACGCCAA	TACGCCAA	GGAGTTAG	GGAGTTAG
E2	E2		TACGCCAA	TACGCCAA	CCTCAATC	CCTCAATC
E3	E3		TACGCCAA	TACGCCAA	TTCTGGCT	TTCTGGCT
E4	E4		TACGCCAA	TACGCCAA	AAGACCGA	AAGACCGA
E5	E5		TACGCCAA	TACGCCAA	TGTCCACG	TGTCCACG
E6	E6		TACGCCAA	TACGCCAA	ACAGGTGC	ACAGGTGC
E7	E7		TACGCCAA	TACGCCAA	GTGAACAT	GTGAACAT
E8	E8		TACGCCAA	TACGCCAA	CACTTGTA	CACTTGTA
E9	E9		TACGCCAA	TACGCCAA	TGCAGCAT	TGCAGCAT
E10	E10		TACGCCAA	TACGCCAA	ACGTCGTA	ACGTCGTA
E11	E11		TACGCCAA	TACGCCAA	GTAATACG	GTAATACG
E12	E12		TACGCCAA	TACGCCAA	TTACTGTA	TTACTGTA
F1	F1		GCATAACC	GCATAACC	GGAGTTAG	GGAGTTAG
F2	F2		GCATAACC	GCATAACC	CCTCAATC	CCTCAATC
F3	F3		GCATAACC	GCATAACC	TTCTGGCT	TTCTGGCT
F4	F4		GCATAACC	GCATAACC	AAGACCGA	AAGACCGA
F5	F5		GCATAACC	GCATAACC	TGTCCACG	TGTCCACG
F6	F6		GCATAACC	GCATAACC	ACAGGTGC	ACAGGTGC
F7	F7		GCATAACC	GCATAACC	GTGAACAT	GTGAACAT
F8	F8		GCATAACC	GCATAACC	CACTTGTA	CACTTGTA
F9	F9		GCATAACC	GCATAACC	TGCAGCAT	TGCAGCAT
F10	F10		GCATAACC	GCATAACC	ACGTCGTA	ACGTCGTA
F11	F11		GCATAACC	GCATAACC	GTAATACG	GTAATACG
F12	F12		GCATAACC	GCATAACC	TTACTGTA	TTACTGTA
G1	G1		TAATTGGA	TAATTGGA	GGAGTTAG	GGAGTTAG
G2	G2		TAATTGGA	TAATTGGA	CCTCAATC	CCTCAATC
G3	G3		TAATTGGA	TAATTGGA	TTCTGGCT	TTCTGGCT
G4	G4		TAATTGGA	TAATTGGA	AAGACCGA	AAGACCGA
G5	G5		TAATTGGA	TAATTGGA	TGTCCACG	TGTCCACG
G6	G6		TAATTGGA	TAATTGGA	ACAGGTGC	ACAGGTGC
G7	G7		TAATTGGA	TAATTGGA	GTGAACAT	GTGAACAT
G8	G8		TAATTGGA	TAATTGGA	CACTTGTA	CACTTGTA
G9	G9		TAATTGGA	TAATTGGA	TGCAGCAT	TGCAGCAT
G10	G10		TAATTGGA	TAATTGGA	ACGTCGTA	ACGTCGTA
G11	G11		TAATTGGA	TAATTGGA	GTAATACG	GTAATACG
G12	G12		TAATTGGA	TAATTGGA	TTACTGTA	TTACTGTA
H1	H1		GCTGGTTC	GCTGGTTC	GGAGTTAG	GGAGTTAG
H2	H2		GCTGGTTC	GCTGGTTC	CCTCAATC	CCTCAATC
H3	H3		GCTGGTTC	GCTGGTTC	TTCTGGCT	TTCTGGCT
H4	H4		GCTGGTTC	GCTGGTTC	AAGACCGA	AAGACCGA
H5	H5		GCTGGTTC	GCTGGTTC	TGTCCACG	TGTCCACG
H6	H6		GCTGGTTC	GCTGGTTC	ACAGGTGC	ACAGGTGC
H7	H7		GCTGGTTC	GCTGGTTC	GTGAACAT	GTGAACAT
H8	H8		GCTGGTTC	GCTGGTTC	CACTTGTA	CACTTGTA
H9	H9		GCTGGTTC	GCTGGTTC	TGCAGCAT	TGCAGCAT
H10	H10		GCTGGTTC	GCTGGTTC	ACGTCGTA	ACGTCGTA
H11	H11		GCTGGTTC	GCTGGTTC	GTAATACG	GTAATACG
H12	H12		GCTGGTTC	GCTGGTTC	TTACTGTA	TTACTGTA
